# Transpulmonary proteome gradients identify pathways involved in the development of pulmonary vascular disease in heart failure

**DOI:** 10.1101/2025.02.01.25321512

**Authors:** Vojtech Melenovsky, Petr Jarolim, Eva Kutilkova, Dominik Jenca, Jana Binova, Hikmet Al-Hiti, Janka Franekova, Sona Kikerlova, Marketa Adamova, Matus Miklovic, Barry A. Borlaug

## Abstract

**Background and Aims:** Some, but not all, patients with heart failure (HF) develop pulmonary vascular disease (PVD), which contributes to poor prognosis. Mechanisms leading to PVD in HF are poorly understood. Unbiased analysis of transpulmonary gradients may identify mediators of PVD by finding proteins consumed or elaborated across the lungs.

**Methods:** 21 controls and 160 HFrEF patients underwent pulmonary artery (PA) catheterization with blood sampling from postcapillary (wedged balloon) and precapillary (unwedged) position to obtain transpulmonary gradients. The samples from controls and HF from the highest (Q4, n=40) and lowest quartile (Q1, n=40) of pulmonary vascular resistance (PVR) were analyzed using proteomic proximity extension assay (Olink) of 275 proteins. Venous blood concentrations or transpulmonary gradients were analyzed to identify biomarkers or mediators of PVD.

**Results:** Comparison of Q1 and Q4 of PVR identified Surfactant protein-D (PSP-D) as a marker of PVD. Examination of gradients across the lungs in high PVR HF revealed significant uptake of 18 mediators, mostly associated with inflammation (chemokines, oncostatin-M, MMP9) or with TGF/activin pathway (GDF2/BMP9), and release of 5 mediators, notably IL-6 and IL-33. In contrast, these protein gradients were negligible in controls and low PVR HF patients.

**Conclusions:** The lungs of patients with HF and high PVR, display abnormal uptake and release of proinflammatory cytokines from IL6/gp130 family (IL6, IL33, Oncostatin-M), along with increased transpulmonary uptake of GDF2/BMP9. The study shows that proteins orchestrating inflammation or pulmonary vessel remodeling in group 1 PH, are also operating in patients with PVD due to HF.

**Structured graphical abstract:** *Key question:* Can transpulmonary gradients of regulatory peptides, measured by unbiased proteomic assay, provide a hint on mechanisms of increased pulmonary vascular resistance (PVR) in patients with heart failure (HF)?

*Key findings:* In striking contrast to Controls (n=21) and HF with low PVR (n=40), the lungs of patients with HF and high PVR (n=40) display abnormal release of proinflammatory cytokines (IL6, IL33), along with increased transpulmonary uptake of chemokines, BNP, Oncostatin M and GDF2/BMP9, a key ligand of BMPRII receptor.

*Take home message:* The study shows that proteins orchestrating inflammation or pulmonary vessel remodeling in group 1 pulmonary hypertension, are also operating in patients with pulmonary vascular disease due to HF. 
