## Supplementary material for "Transpulmonary proteome gradients identify pathways involved in the development of pulmonary vascular disease in heart failure": Suppl Table 1

### Sheet: OLink panels
Supplemental table 1
UniProt ID	Gene	Protein name
Olink Target 96 panel Cardiovascular II
P27352	CBLIF	Cobalamin binding intrinsic factor
Q14116	IL18	Interleukin-18
P01833	PIGR	Polymeric immunoglobulin receptor
P04179	SOD2	Superoxide dismutase [Mn], mitochondrial
Q9GZV9	FGF23	Fibroblast growth factor 23
Q9BUD6	SPON2	Spondin-2
Q04760	GLO1	Lactoylglutathione lyase
Q13219	PAPPA	Pappalysin-1
P00797	REN	Renin
Q12866	MERTK	Tyrosine-protein kinase Mer
P35442	THBS2	Thrombospondin-2
P07204	THBD	Thrombomodulin
P05231	IL6	Interleukin-6
P35318	ADM	Pro-adrenomedullin
Q9NQ25	SLAMF7	SLAM family member 7
Q76LX8	ADAMTS13	A disintegrin and metalloproteinase with thrombospondin motifs 13
P24394	IL4R	Interleukin-4 receptor subunit alpha
P18510	IL1RN	Interleukin-1 receptor antagonist protein
P22004	ccl	Bone morphogenetic protein 6
P35475	IDUA	Alpha-L-iduronidase
P25116	F2R	Proteinase-activated receptor 1
Q9BQR3	PRSS27	Serine protease 27
P13726	F3	Tissue factor
P01127	PDGFB	Platelet-derived growth factor subunit B
Q14213_Q8NEV9	EBI3_IL27	Interleukin-27
P06858	LPL	Lipoprotein lipase
P07585	DCN	Decorin
P31994	FCGR2B	Low affinity immunoglobulin gamma Fc region receptor II-b
P10147	CCL3	C-C motif chemokine 3 (Macrophage inflammatory protein 1-alpha)
Q92583	CCL17	C-C motif chemokine 17
O00182	LGALS9	Galectin-9
P21583	KITLG (SCF)	Kit ligand (Stem Cell Factor)
Q9NSA1	FGF21	Fibroblast growth factor 21
Q15109	AGER	Advanced glycosylation end product-specific receptor
Q99895	CTRC	Chymotrypsin-C
P78380	OLR1	Oxidized low-density lipoprotein receptor 1
P19883	FST	Follistatin
Q9UIB8	CD84	SLAM family member 5
Q8IW75	SERPINA12	Serpin A12
Q16698	DECR1	2,4-dienoyl-CoA reductase, mitochondrial
Q96D42	HAVCR1 (KIM1)	Hepatitis A virus cellular receptor 1 (Kidney Injury Molecule -1)
P01241	GH1	Somatotropin
P09341	CXCL1	Growth-regulated alpha protein
Q15389	ANGPT1	Angiopoietin-1
P29965	CD40LG	CD40 ligand
P49763	PGF	Placenta growth factor
Q9BWV1	BOC	Brother of CDO
P12931	SRC	Proto-oncogene tyrosine-protein kinase Src
Q8TAD2	IL17D	Interleukin-17D
Q13043	STK4	Serine/threonine-protein kinase 4
Q9Y6Q6	TNFRSF11A	Tumor necrosis factor receptor superfamily member 11A
O14763	TNFRSF10B (TRAIL-R2)	Tumor necrosis factor receptor superfamily member 10B
Q02763	TEK	Angiopoietin-1 receptor
Q9HB29	IL1RL2	Interleukin-1 receptor-like 2
O00220	TNFRSF10A	Tumor necrosis factor receptor superfamily member 10A
Q16651	PRSS8	Prostasin
O94907	DKK1	Dickkopf-related protein 1
Q9UKP3	ITGB1BP2	Integrin beta-1-binding protein 2
P09237	MMP7	Matrilysin
O00253	AGRP	Agouti-related protein
P26022	PTX3	Pentraxin-related protein PTX3
P31997	CEACAM8	Carcinoembryonic antigen-related cell adhesion molecule 8
Q14005	IL16	Pro-interleukin-16
P09601	HMOX1	Heme oxygenase 1
P02760	AMBP	Protein AMBP
Q96IQ7	VSIG2	V-set and immunoglobulin domain-containing protein 2
P12104	FABP2	Fatty acid-binding protein, intestinal
O43915	VEGFD	Vascular endothelial growth factor D
P01730	CD4	T-cell surface glycoprotein CD4
P35218	CA5A	Carbonic anhydrase 5A, mitochondrial
P21980	TGM2	Protein-glutamine gamma-glutamyltransferase 2
O14836	TNFRSF13B	Tumor necrosis factor receptor superfamily member 13B
Q9BQ51	PDCD1LG2	Programmed cell death 1 ligand 2
P39900	MMP12	Macrophage metalloelastase
P51161	FABP6	Gastrotropin
P40225	THPO	Thrombopoietin
Q9UJM8	HAO1	Hydroxyacid oxidase 1
Q99523	SORT1	Sortilin
P47992	XCL1	Lymphotactin
P51888	PRELP	Prolargin
Q14242	SELPLG	P-selectin glycoprotein ligand 1
Q99075	HBEGF	Proheparin-binding EGF-like growth factor
P09874	PARP1	Poly [ADP-ribose] polymerase 1
Q9Y6K9	IKBKG	NF-kappa-B essential modulator
P04792	HSPB1	Heat shock protein beta-1
P41159	LEP	Leptin
Q9UK05	GDF2	Growth/differentiation factor 2
P07711	CTSL	Cathepsin L1
Q9BYF1	ACE2	Angiotensin-converting enzyme 2
P16860	NPPB	Natriuretic peptides B
Q9UEW3	MARCO	Macrophage receptor MARCO
Q8IYS5	OSCAR	Osteoclast-associated immunoglobulin-like receptor
Olink Target 96 panel Cardiovascular III
Q12860	CNTN1	Contactin-1
P01130	LDLR	Low-density lipoprotein receptor
P05107	ITGB2	Integrin beta-2
Q96F46	IL17RA	Interleukin-17 receptor A
P20333	TNFRSF1B	Tumor necrosis factor receptor superfamily member 1B
P14780	MMP9	Matrix metalloproteinase-9
P54760	EPHB4	Ephrin type-B receptor 4
P01589	IL2RA	Interleukin-2 receptor subunit alpha
P24158	PRTN3	Myeloblastin
P19957	PI3	Elafin
P10646	TFPI	Tissue factor pathway inhibitor
P05121	SERPINE1	Plasminogen activator inhibitor 1
O00175	CCL24	C-C motif chemokine 24
P02786	TFRC (TR)	Transferrin receptor protein 1
O14798	TNFRSF10C	Tumor necrosis factor receptor superfamily member 10C
Q99988	GDF15	Growth differentiation factor 15
P16581	SELE	E-selectin
P20160	AZU1	Azurocidin
P80370	DLK1	Protein delta homolog 1
Q9HCB6	SPON1	Spondin-1
P15090	FABP4	Fatty acid-binding protein, adipocyte
P05164	MPO	Myeloperoxidase
P08887	IL6R	Interleukin-6 receptor subunit alpha
Q9HD89	RETN	Resistin
P08833	IGFBP1	Insulin-like growth factor-binding protein 1
Q13231	CHIT1	Chitotriosidase-1
P13686	ACP5	Tartrate-resistant acid phosphatase type 5
P35247	SFTPD (PSP-D)	Pulmonary surfactant-associated protein D
P16422	EPCAM	Epithelial cell adhesion molecule
P15144	ANPEP	Aminopeptidase N
P30530	AXL	Tyrosine-protein kinase receptor UFO
Q9H2A7	CXCL16	C-X-C motif chemokine 16
P14778	IL1R1	Interleukin-1 receptor type 1
Q5T2D2	TREML2	Trem-like transcript 2 protein
O00300	TNFRSF11B	Tumor necrosis factor receptor superfamily member 11B
Q13740	ALCAM	CD166 antigen
Q07654	TFF3	Trefoil factor 3
P33151	CDH5	Cadherin-5
P16109	SELP	P-selectin
P13500	CCL2	C-C motif chemokine 2
Q86VB7	CD163	Scavenger receptor cysteine-rich type 1 protein M130
P17931	LGALS3	Galectin-3
P28799	GRN	Progranulin
Q9NQ76	MEPE	Matrix extracellular phosphoglycoprotein
Q13867	BLMH	Bleomycin hydrolase
P98160	HSPG2	Basement membrane-specific heparan sulfate proteoglycan core protein
P36941	LTBR	Tumor necrosis factor receptor superfamily member 3
Q9UM47	NOTCH3	Neurogenic locus notch homolog protein 3
Q99727	TIMP4	Metalloproteinase inhibitor 4
P04080	CSTB	Cystatin-B
Q92956	TNFRSF14	Tumor necrosis factor receptor superfamily member 14
P00749	PLAU	Urokinase-type plasminogen activator
P42574	CASP3	Caspase-3
Q16663	CCL15	C-C motif chemokine 15
P78324	TREML2	Tyrosine-protein phosphatase non-receptor type substrate 1
P27930	IL1R2	Interleukin-1 receptor type 2
P56470	LGALS4	Galectin-4
Q9Y624	F11R	Junctional adhesion molecule A
P15085	CPA1	Carboxypeptidase A1
O75594	PGLYRP1	Peptidoglycan recognition protein 1
P07339	CTSD	Cathepsin D
P10451	SPP1	Osteopontin
Q03405	PLAUR	Urokinase plasminogen activator surface receptor
Q8NBP7	PCSK9	Proprotein convertase subtilisin/kexin type 9
Q9Y275	TNFSF13B	Tumor necrosis factor ligand superfamily member 13B
P02144	MB	Myoglobin
P25445	FAS	Tumor necrosis factor receptor superfamily member 6
P15086	CPB1	Carboxypeptidase B
P36222	CHI3L1	Chitinase-3-like protein 1
Q01638	IL1RL1	Interleukin-1 receptor-like 1
Q99969	RARRES2	Retinoic acid receptor responder protein 2
O15467	CCL16	C-C motif chemokine 16
P16860	BNP (NT-proBNP)	brain natriuretic peptide (N-terminal prohormone of BNP)
P16284	PECAM1	Platelet endothelial cell adhesion molecule
P04275	VWF	von Willebrand factor
P18065	IGFBP2	Insulin-like growth factor-binding protein 2
P19438	TNFRSF1A	Tumor necrosis factor receptor superfamily member 1A
P04085	PDGFA	Platelet-derived growth factor subunit A
Q92876	KLK6	Kallikrein-6
P13598	ICAM2	Intercellular adhesion molecule 2
Q9HCN6	GP6	Platelet glycoprotein VI
P08254	MMP3	Stromelysin-1
Q9UBR2	CTSZ	Cathepsin Z
Q15166	PON3	Serum paraoxonase/lactonase 3
P02452	COL1A1	Collagen alpha-1(I) chain
O95998	IL18BP	Interleukin-18-binding protein
Q9NPY3	CD93	Complement component C1q receptor
Q16270	IGFBP7	Insulin-like growth factor-binding protein 7
P00533	EGFR	Epidermal growth factor receptor
Q96PL1	SCGB3A2	Secretoglobin family 3A member 2
P00750	PLAT	Tissue-type plasminogen activator
P08253	MMP2	72 kDa type IV collagenase
Olink Target 96 panel Inflammatory
P30203	CD6	T-cell differentiation antigen CD6
P21583	KITLG (SCF)	Kit ligand (Stem Cell Factor)
Q14116	IL18	Interleukin-18
Q13291	SLAMF1	Signaling lymphocytic activation molecule
P01135	TGFA	Transforming growth factor alpha
Q99616	CCL13	C-C motif chemokine 13
P51671	CCL11	Eotaxin
O43557	TNFSF14	Tumor necrosis factor ligand superfamily member 14
Q9GZV9	FGF23	Fibroblast growth factor 23
Q13651	IL10RA	Interleukin-10 receptor subunit alpha
P13236	CCL4	C-C motif chemokine 4
P12034	FGF5	Fibroblast growth factor 5
P42702	LIFR	Leukemia inhibitory factor receptor
Q9NSA1	FGF21	Fibroblast growth factor 21
Q99731	CCL19	C-C motif chemokine 19
Q13261	IL15RA	Interleukin-15 receptor subunit alpha
Q08334	IL10RB	Interleukin-10 receptor subunit beta
Q8N6P7	IL22RA1	Interleukin-22 receptor subunit alpha-1
Q13478	IL18R1	Interleukin-18 receptor 1
Q9NZQ7	CD274	Programmed cell death 1 ligand 1
P01138	NGF	Beta-nerve growth factor
P42830	CXCL5	C-X-C motif chemokine 5
P03956	MMP1	Interstitial collagenase
O14788	TNFSF11	Tumor necrosis factor ligand superfamily member 11
Q969D9	TSLP	Thymic stromal lymphopoietin
P60568	IL2	Interleukin-2
P15692	VEGFA	Vascular endothelial growth factor A
P80098	CCL7 (MCP-3)	C-C motif chemokine 7 (Monocyte chemotactic protein 3)
P39905	GDNF	Glial cell line-derived neurotrophic factor
Q9H5V8	CDCP1	CUB domain-containing protein 1
Q9BZW8	CD244	Natural killer cell receptor 2B4
P13232	IL7	Interleukin-7
O00300	TNFRSF11B	Tumor necrosis factor receptor superfamily member 11B
P01137	TGFB1	Transforming growth factor beta-1 proprotein
P00749	PLAU	Urokinase-type plasminogen activator
P05231	IL6	Interleukin-6
P09341	CXCL1	Growth-regulated alpha protein
Q9P0M4	IL17C	Interleukin-17C
Q16552	IL17A	Interleukin-17A
O14625	CXCL11	C-X-C motif chemokine 11
O15169	AXIN1	Axin-1
P50591	TNFSF10	Tumor necrosis factor ligand superfamily member 10
Q9UHF4	IL20RA	Interleukin-20 receptor subunit alpha
Q07325	CXCL9	C-X-C motif chemokine 9
P28325	CST5	Cystatin-D
P14784	IL2RB	Interleukin-2 receptor subunit beta
P01583	IL1A	Interleukin-1 alpha
P13725	OSM	Oncostatin-M
P13500	CCL2	C-C motif chemokine 2
P10145	IL-8 (CXCL8)	Interleukin-8 (CXCL8)
Q8NFT8	DNER	Delta and Notch-like epidermal growth factor-related receptor
Q9NRJ3	CCL28	C-C motif chemokine 28
Q8IXJ6	SIRT2	NAD-dependent protein deacetylase sirtuin-2
Q9NYY1	IL20	Interleukin-20
Q13541	EIF4EBP1	Eukaryotic translation initiation factor 4E-binding protein 1
P02778	CXCL10	C-X-C motif chemokine 10
P80162	CXCL6	C-X-C motif chemokine 6
P49771	FLT3LG	Fms-related tyrosine kinase 3 ligand
P80511	S100A12	Protein S100-A12
P10147	CCL3	C-C motif chemokine 3
P55773	CCL23	C-C motif chemokine 23
P01375	TNF	Tumor necrosis factor
P22301	IL10	Interleukin-10
P09238	MMP10	Stromelysin-2
Q5T4W7	ARTN	Artemin
P35225	IL13	Interleukin-13
Q13007	IL24	Interleukin-24
P29460	IL12B	Interleukin-12 subunit beta
P06127	CD5	T-cell surface glycoprotein CD5
P14210	HGF	Hepatocyte growth factor
P25942	CD40	Tumor necrosis factor receptor superfamily member 5
P01579	IFNG	Interferon gamma
P09603	CSF1	Macrophage colony-stimulating factor 1
P01374	LTA	Lymphotoxin-alpha
P00813	ADA	Adenosine deaminase
P05113	IL5	Interleukin-5
O95630	STAMBP	STAM-binding protein
P50225	SULT1A1	Sulfotransferase 1A1
P78556	CCL20	C-C motif chemokine 20
O43508	TNFSF12	Tumor necrosis factor ligand superfamily member 12
O95760	IL33	Interleukin-33
P20783	NTF3	Neurotrophin-3
P78423	CX3CL1	Fractalkine
O15444	CCL25	C-C motif chemokine 25
Q14790	CASP8	Caspase-8
P80075	CCL8	C-C motif chemokine 8
Q99748	NRTN	Neurturin
P15018	LIF	Leukemia inhibitory factor
P05112	IL4	Interleukin-4
O95750	FGF19	Fibroblast growth factor 19
Q07011	TNFRSF9	Tumor necrosis factor receptor superfamily member 9
P01732	CD8A	T-cell surface glycoprotein CD8 alpha chain
